# Integrative Multi-Omic Profiling of cfDNA Methylation and EV-miRNAs Identifies Immunotherapy-Outcome Molecular Subtypes in NSCLC

**DOI:** 10.1101/2025.08.19.25333961

**Authors:** Juan Luis Onieva, Elisabeth Pérez-Ruiz, Laura C Figueroa-Ortiz, José Miguel Jurado, Beatriz Martínez-Gálvez, Jose Carlos Benitez, Antonio Rueda-Domínguez, Isabel Barragán

**Author notes:** Contributed equally (Antonio Rueda-Domínguez, Isabel Barragán).

## Abstract

Non-small cell lung cancer (NSCLC) patients exhibit heterogeneous responses to immunotherapy (IT) with high resistance rates, highlighting the need for precise biomarkers predictive of treatment outcomes. In a prospective cohort study, we longitudinally assessed liquid biopsy samples from NSCLC patients undergoing IT at four distinct time points (T1 pre-treatment, T2 post-second cycle, T3 six months, and T4 one year). We profiled plasma-derived cell-free DNA methylation and extracellular vesicle-associated microRNAs from 79 metastatic NSCLC patients treated with immune checkpoint inhibitors (ICIs). High-dimensional omics data were integrated using Multi-Omics Factor Analysis (MOFA2) to uncover latent molecular subtypes, which we termed MOFA-Derived Clusters (MDCs), independently established at baseline (MDC-T1) and post-second cycle (MDC-T2). Differential expression and methylation analyses, pathway enrichment, and immune phenotyping via flow cytometry were used to characterize the molecular and immunological landscape of each MDC. External validation was performed using independent NSCLC cohorts for miRNAs (Genova et al., 2024, n=54) and methylation (SMC-Cohort, GSE119144, n=57). MDCs captured divergent survival outcomes and reflected biologically coherent processes including angiogenesis, cytoskeletal remodeling, and immune signaling. Projection of MDCs onto later time points (T3, T4) supported the temporal relevance of early molecular signatures. MDCs also displayed immunological correlates via circulating immune cell subsets. Importantly, MDC classifiers demonstrated consistent survival stratification in external cohorts, particularly MDC-T2. This study defines a multi-omic, liquid biopsy–based framework for molecular subtyping in NSCLC to manage ICI treatment. Our MDC signatures reveal clinically meaningful, treatment-informative biology and offer a path toward minimally invasive patient stratification in immuno-oncology.
