## Supplementary Tables for "Integrative Multi-Omic Profiling of cfDNA Methylation and EV-miRNAs Identifies Immunotherapy-Outcome Molecular Subtypes in NSCLC": SupplementaryTable-S1.xlsx

### Sheet: Table-S1
Supplementary Table S1. Univariate Cox regression analysis of markers at baseline (T1) associated with OS or PFS.
Sheet	Description
T1-OS-miRNAs	miRNAs associated with OS at T1. Results from univariate Cox analysis are reported with HR, CI, and p-values.
T1-PFS-miRNAs	miRNAs associated with PFS at T1. Results from univariate Cox analysis are reported with HR, CI, and p-values.
T1-OS-cfMeth	cfMeth associated with OS at T1. Results from univariate Cox analysis are reported with HR, CI, and p-values.
T1-PFS-cfMeth	cfMeth associated with PFS at T1. Results from univariate Cox analysis are reported with HR, CI, and p-values.

### Sheet: T1-OS-miRNAs
miRNA	estimate	std.error	statistic	p.value	conf.low	conf.high
hsa-miR-92b-3p	0.337591	0.171921	1.96365	0.0495712	0.000632984	0.67455
hsa-miR-7110-5p	0.30955	0.156573	1.97704	0.0480376	0.00267294	0.616428
hsa-miR-3200-3p	-0.398459	0.201211	-1.9803	0.0476695	-0.792826	-0.0040925
hsa-miR-150-3p	-0.267215	0.134459	-1.98734	0.0468845	-0.53075	-0.00368125
hsa-mir-451b	-0.315889	0.158879	-1.98824	0.0467855	-0.627285	-0.00449203
hsa-mir-548az	-0.323829	0.162447	-1.99344	0.0462133	-0.64222	-0.00543807
hsa-miR-3180	-0.340458	0.170323	-1.9989	0.0456188	-0.674284	-0.00663222
hsa-miR-532-3p	-0.277528	0.138627	-2.00197	0.0452874	-0.549232	-0.00582386
hsa-miR-144-3p	-0.274818	0.134742	-2.03959	0.0413912	-0.538907	-0.0107289
hsa-miR-181a-2-3p	-0.319702	0.155992	-2.04948	0.0404157	-0.62544	-0.013963
hsa-mir-574	0.275942	0.133966	2.05979	0.0394182	0.0133739	0.53851
hsa-mir-140	-0.346478	0.168	-2.06236	0.0391731	-0.675752	-0.0172032
hsa-miR-197-3p	0.317301	0.152979	2.07415	0.0380653	0.0174682	0.617134
hsa-miR-222-5p	0.235602	0.113574	2.07443	0.0380394	0.0130003	0.458204
hsa-miR-3180-3p	-0.360572	0.173241	-2.08134	0.037403	-0.700117	-0.0210269
hsa-mir-34b	0.267746	0.128162	2.08912	0.0366967	0.0165532	0.518939
hsa-miR-361-3p	-0.291805	0.139276	-2.09515	0.0361578	-0.564781	-0.0188279
hsa-miR-3620-5p	-0.481102	0.227155	-2.11794	0.0341799	-0.926318	-0.0358858
hsa-miR-125b-5p	0.295702	0.139104	2.12576	0.0335233	0.0230628	0.568341
hsa-miR-942-5p	-0.317645	0.149113	-2.13022	0.0331531	-0.609902	-0.0253882
hsa-miR-335-3p	0.321087	0.149527	2.14734	0.0317658	0.0280185	0.614155
hsa-miR-134-5p	0.330432	0.153553	2.15191	0.0314044	0.0294739	0.63139
hsa-mir-214	0.277709	0.128815	2.15588	0.0310933	0.0252365	0.530181
hsa-mir-4772	-0.30896	0.143098	-2.15907	0.0308446	-0.589428	-0.028492
hsa-miR-451a	-0.267732	0.122657	-2.18277	0.0290524	-0.508134	-0.0273292
hsa-miR-128-3p	0.446858	0.203952	2.19099	0.0284522	0.0471192	0.846596
hsa-miR-1291	0.225641	0.102174	2.2084	0.0272161	0.0253841	0.425898
hsa-mir-942	-0.292885	0.132472	-2.21092	0.0270416	-0.552525	-0.0332442
hsa-miR-200b-5p	0.241674	0.109239	2.21233	0.026944	0.0275681	0.455779
hsa-miR-1197	0.313694	0.140335	2.23531	0.0253967	0.0386415	0.588746
hsa-miR-99b-3p	0.385586	0.171972	2.24214	0.0249523	0.0485265	0.722645
hsa-miR-598-3p	-0.311707	0.138665	-2.24791	0.024582	-0.583486	-0.039928
hsa-miR-21-5p	0.280912	0.12487	2.24963	0.0244728	0.0361701	0.525653
hsa-mir-342	-0.371177	0.164212	-2.26035	0.0237993	-0.693027	-0.0493276
hsa-miR-484	-0.273731	0.120334	-2.27476	0.0229202	-0.509581	-0.0378808
hsa-miR-142-3p	-0.510036	0.222323	-2.29412	0.0217835	-0.945781	-0.074291
hsa-mir-21	0.33999	0.148189	2.2943	0.0217736	0.0495443	0.630436
hsa-mir-128-1	0.374057	0.160742	2.32707	0.0199615	0.0590093	0.689105
hsa-miR-1304-5p	-0.325047	0.139498	-2.33012	0.0197998	-0.598457	-0.0516361
hsa-miR-542-3p	0.455719	0.194699	2.34063	0.019251	0.0741161	0.837322
hsa-miR-302b-3p	0.368026	0.157028	2.3437	0.0190934	0.0602573	0.675794
hsa-mir-451a	-0.340487	0.14353	-2.37224	0.0176808	-0.621801	-0.0591733
hsa-miR-25-3p	-0.30708	0.12916	-2.37752	0.0174295	-0.560228	-0.0539313
hsa-miR-195-5p	0.320972	0.13481	2.38092	0.0172692	0.0567497	0.585195
hsa-miR-4525	-0.397638	0.16453	-2.41681	0.0156571	-0.720112	-0.0751652
hsa-miR-627-3p	-0.514263	0.212612	-2.41879	0.0155724	-0.930974	-0.097551
hsa-miR-144-5p	-0.327271	0.135257	-2.41962	0.0155369	-0.592371	-0.0621715
hsa-miR-27b-3p	0.373185	0.154054	2.42243	0.0154171	0.0712447	0.675125
hsa-mir-452	0.323708	0.132082	2.45081	0.0142535	0.0648318	0.582583
hsa-miR-23a-3p	0.368333	0.149682	2.46076	0.0138642	0.0749608	0.661705
hsa-miR-181c-5p	0.397809	0.158629	2.50779	0.0121489	0.0869011	0.708716
hsa-mir-3656	0.420551	0.16752	2.51046	0.0120575	0.0922184	0.748884
hsa-mir-3127	0.677209	0.269389	2.51387	0.0119416	0.149215	1.2052
hsa-miR-30b-5p	0.369022	0.146683	2.51579	0.0118767	0.0815294	0.656515
hsa-miR-30a-5p	0.372212	0.145636	2.55577	0.0105954	0.0867703	0.657653
hsa-mir-142	-0.340676	0.132271	-2.5756	0.0100066	-0.599922	-0.0814305
hsa-mir-425	-0.42003	0.162437	-2.5858	0.00971532	-0.738401	-0.101659
hsa-miR-302c-3p	0.305613	0.118143	2.58681	0.00968692	0.0740572	0.537168
hsa-mir-363	-0.329839	0.127337	-2.59028	0.0095899	-0.579415	-0.0802622
hsa-miR-140-3p	-0.344218	0.13012	-2.64539	0.00815969	-0.599249	-0.0891877
hsa-mir-143	0.42203	0.158443	2.66361	0.00773069	0.111488	0.732572
hsa-miR-6818-3p	0.394971	0.147688	2.67437	0.00748705	0.105509	0.684434
hsa-mir-30a	0.443377	0.164048	2.70273	0.0068773	0.121849	0.764905
hsa-miR-455-3p	0.388188	0.142791	2.71857	0.0065565	0.108322	0.668054
hsa-miR-126-3p	-0.393412	0.143546	-2.74067	0.00613132	-0.674756	-0.112068
hsa-mir-23b	0.416646	0.148207	2.81124	0.00493504	0.126165	0.707126
hsa-miR-455-5p	0.416219	0.141436	2.9428	0.00325261	0.139008	0.693429
hsa-mir-302a	0.390252	0.132351	2.94862	0.00319197	0.130849	0.649656
hsa-miR-196a-5p	0.398667	0.134732	2.95895	0.00308686	0.134596	0.662737
hsa-miR-186-5p	-0.459851	0.15375	-2.99091	0.00278147	-0.761195	-0.158508
hsa-miR-302a-5p	0.361236	0.118856	3.03928	0.00237146	0.128283	0.594189
hsa-miR-199b-3p	0.384587	0.125954	3.05339	0.00226273	0.137721	0.631453
hsa-miR-199a-3p	0.385302	0.125923	3.05983	0.00221464	0.138498	0.632105
hsa-miR-339-5p	0.561215	0.182846	3.06933	0.0021454	0.202843	0.919587
hsa-miR-143-5p	0.460529	0.149974	3.07073	0.00213537	0.166586	0.754472
hsa-miR-23b-3p	0.483338	0.15598	3.09871	0.00194363	0.177623	0.789054
hsa-miR-4742-3p	0.341598	0.107335	3.18255	0.00145985	0.131226	0.55197
hsa-miR-874-3p	-0.551532	0.170348	-3.23768	0.00120505	-0.885408	-0.217657
hsa-miR-34a-5p	0.36114	0.110386	3.27161	0.00106936	0.144787	0.577492
hsa-miR-365b-3p	0.400456	0.121686	3.29089	0.000998712	0.161955	0.638957
hsa-miR-365a-3p	0.400456	0.121686	3.29089	0.000998712	0.161955	0.638957
hsa-mir-200b	0.404816	0.121814	3.32322	0.000889862	0.166064	0.643568
hsa-miR-145-5p	0.444502	0.127323	3.49113	0.000480981	0.194953	0.694051
hsa-miR-31-5p	0.46475	0.129916	3.57733	0.000347127	0.21012	0.71938
hsa-miR-363-3p	-0.776435	0.203798	-3.80983	0.000139063	-1.17587	-0.376998
hsa-miR-34c-5p	0.496082	0.12797	3.87654	0.000105952	0.245265	0.746899
hsa-miR-200a-5p	0.744993	0.192049	3.87917	0.000104813	0.368583	1.1214
hsa-miR-143-3p	0.538745	0.13842	3.89211	9.93749e-05	0.267447	0.810042
hsa-miR-200c-3p	0.658113	0.15595	4.22004	2.44261e-05	0.352458	0.963769
hsa-miR-200a-3p	0.602354	0.12984	4.6392	3.49753e-06	0.347872	0.856835
hsa-miR-200b-3p	0.63347	0.135596	4.67173	2.98676e-06	0.367706	0.899234
hsa-miR-141-3p	0.736078	0.155594	4.73075	2.23687e-06	0.431119	1.04104

### Sheet: T1-PFS-miRNAs
miRNA	estimate	std.error	statistic	p.value	conf.low	conf.high
hsa-miR-99b-3p	0.429519	0.152989	2.80752	0.00499249	0.129666	0.729372
hsa-miR-30c-5p	0.269792	0.131148	2.05716	0.0396706	0.0127474	0.526837
hsa-miR-375	0.32664	0.16457	1.98481	0.0471659	0.00408851	0.649191
hsa-miR-1304-5p	-0.29583	0.135808	-2.1783	0.0293834	-0.562009	-0.0296523
hsa-miR-517b-3p	0.302157	0.127875	2.36292	0.0181317	0.0515275	0.552787
hsa-mir-6503	0.297837	0.141552	2.10409	0.0353709	0.0204008	0.575274
hsa-miR-3180-3p	-0.376681	0.170235	-2.21272	0.026917	-0.710335	-0.0430277
hsa-miR-3174	0.342147	0.138439	2.47147	0.0134559	0.0708123	0.613481
hsa-miR-25-3p	-0.323059	0.125042	-2.58359	0.00977774	-0.568137	-0.0779799
hsa-miR-3180	-0.35866	0.16761	-2.13985	0.0323672	-0.68717	-0.03015
hsa-miR-145-5p	0.416645	0.12639	3.29651	0.00097895	0.168926	0.664365
hsa-miR-186-5p	-0.319217	0.143407	-2.22595	0.0260178	-0.600291	-0.0381437
hsa-miR-874-3p	-0.348299	0.166249	-2.09504	0.0361678	-0.674142	-0.0224556
hsa-miR-339-5p	0.531229	0.180154	2.94875	0.00319057	0.178134	0.884325
hsa-miR-504-5p	0.293434	0.14059	2.08717	0.0368728	0.0178838	0.568985
hsa-miR-23a-3p	0.438955	0.147653	2.97287	0.00295027	0.149559	0.72835
hsa-mir-140	-0.427689	0.16832	-2.54093	0.0110558	-0.75759	-0.097788
hsa-miR-143-5p	0.521941	0.155555	3.35535	0.000792651	0.217059	0.826824
hsa-miR-30a-5p	0.41727	0.138169	3.01999	0.00252786	0.146463	0.688077
hsa-mir-363	-0.262798	0.127531	-2.06066	0.0393357	-0.512755	-0.0128416
hsa-mir-10a	0.380043	0.163135	2.32963	0.0198259	0.0603047	0.69978
hsa-miR-143-3p	0.35438	0.137001	2.58669	0.00969038	0.0858618	0.622897
hsa-mir-451a	-0.415865	0.150575	-2.76185	0.00574746	-0.710985	-0.120744
hsa-miR-200a-5p	0.636383	0.192613	3.30395	0.000953329	0.258869	1.0139
hsa-miR-135b-5p	0.498071	0.159775	3.11733	0.00182496	0.184918	0.811224
hsa-miR-200a-3p	0.629121	0.13612	4.62182	3.80379e-06	0.362332	0.895911
hsa-miR-31-5p	0.422836	0.129631	3.26184	0.00110693	0.168763	0.676908
hsa-mir-425	-0.344628	0.157712	-2.18517	0.0288767	-0.653738	-0.0355172
hsa-miR-200c-3p	0.630046	0.151842	4.14935	3.33416e-05	0.332441	0.927651
hsa-miR-1255b-5p	-0.357878	0.14335	-2.49653	0.0125416	-0.638839	-0.0769167
hsa-miR-140-3p	-0.292102	0.120205	-2.43003	0.0150976	-0.5277	-0.0565043
hsa-miR-125b-5p	0.416234	0.143875	2.89303	0.00381539	0.134245	0.698223
hsa-miR-29a-3p	0.442553	0.162411	2.7249	0.00643205	0.124234	0.760872
hsa-miR-6843-3p	-0.285437	0.143044	-1.99545	0.0459936	-0.565798	-0.0050764
hsa-mir-548q	-0.294205	0.134295	-2.19074	0.0284706	-0.557419	-0.0309921
hsa-miR-365b-3p	0.410992	0.119274	3.44579	0.000569391	0.17722	0.644763
hsa-miR-671-5p	0.396328	0.159508	2.48469	0.0129663	0.0836984	0.708958
hsa-miR-6818-3p	0.339924	0.149933	2.26717	0.0233799	0.0460603	0.633788
hsa-miR-517a-3p	0.302157	0.127875	2.36292	0.0181317	0.0515275	0.552787
hsa-miR-4732-5p	-0.298574	0.124205	-2.40388	0.0162219	-0.54201	-0.0551369
hsa-mir-200b	0.346741	0.114856	3.01891	0.00253682	0.121627	0.571855
hsa-miR-30c-2-3p	0.297213	0.148911	1.99591	0.0459439	0.00535251	0.589073
hsa-miR-484	-0.24724	0.114421	-2.16079	0.0307113	-0.471502	-0.0229791
hsa-miR-302c-3p	0.331909	0.109726	3.0249	0.00248719	0.116851	0.546968
hsa-miR-1250-5p	0.339898	0.143458	2.36933	0.0178205	0.0587263	0.62107
hsa-miR-134-5p	0.350854	0.155262	2.25976	0.0238362	0.0465468	0.655161
hsa-miR-195-5p	0.34034	0.133398	2.55132	0.0107315	0.0788859	0.601795
hsa-miR-598-3p	-0.278026	0.132088	-2.10485	0.0353043	-0.536913	-0.0191378
hsa-miR-23b-3p	0.54845	0.151928	3.60993	0.000306278	0.250676	0.846224
hsa-miR-197-3p	0.32263	0.148373	2.17445	0.0296717	0.0318234	0.613436
hsa-mir-27b	-0.408357	0.150723	-2.70933	0.00674198	-0.703768	-0.112946
hsa-miR-574-3p	0.454436	0.151303	3.00348	0.00266907	0.157888	0.750984
hsa-miR-30b-5p	0.381067	0.146265	2.60532	0.00917896	0.0943924	0.667741
hsa-miR-363-3p	-0.512408	0.198303	-2.58396	0.00976732	-0.901075	-0.12374
hsa-mir-23b	0.624732	0.161507	3.86813	0.000109673	0.308183	0.941281
hsa-miR-505-5p	-0.339018	0.164717	-2.05819	0.0395718	-0.661857	-0.0161796
hsa-miR-34c-5p	0.36664	0.126313	2.90263	0.00370038	0.119071	0.614209
hsa-miR-200b-3p	0.545855	0.13898	3.92757	8.58097e-05	0.273458	0.818251
hsa-mir-30e	-0.297918	0.136458	-2.18322	0.0290197	-0.56537	-0.030465
hsa-miR-451a	-0.295344	0.122611	-2.40879	0.0160055	-0.535657	-0.055031
hsa-mir-30a	0.556588	0.158427	3.51321	0.000442734	0.246076	0.867099
hsa-miR-196a-5p	0.399963	0.127312	3.1416	0.00168027	0.150436	0.64949
hsa-miR-125a-5p	0.328499	0.143822	2.28406	0.0223678	0.0466128	0.610386
hsa-mir-760	0.342653	0.162107	2.11374	0.0345372	0.0249286	0.660377
hsa-miR-15b-3p	-0.290313	0.142488	-2.03746	0.0416042	-0.569585	-0.011042
hsa-miR-542-3p	0.542568	0.202956	2.67332	0.00751043	0.14478	0.940355
hsa-miR-6815-5p	-0.271103	0.132059	-2.0529	0.0400823	-0.529933	-0.012273
hsa-mir-511	0.34676	0.144602	2.39803	0.0164833	0.0633458	0.630175
hsa-miR-615-3p	0.40256	0.145737	2.76223	0.00574077	0.11692	0.688199
hsa-miR-1343-3p	0.258032	0.119749	2.15478	0.0311792	0.0233287	0.492734
hsa-miR-365a-3p	0.410992	0.119274	3.44579	0.000569391	0.17722	0.644763
hsa-miR-450a-5p	0.348008	0.170011	2.04698	0.0406605	0.0147928	0.681224
hsa-mir-30c-2	0.433879	0.152187	2.85097	0.00435865	0.135599	0.73216
hsa-miR-4326	-0.29221	0.136766	-2.13657	0.0326326	-0.560265	-0.0241543
hsa-miR-34a-5p	0.251958	0.116098	2.17022	0.0299905	0.0244098	0.479506
hsa-miR-302b-3p	0.307616	0.15516	1.98257	0.0474151	0.00350808	0.611724
hsa-miR-6513-3p	0.333102	0.139476	2.38824	0.0169293	0.0597341	0.60647
hsa-mir-375	0.302873	0.120525	2.51296	0.0119723	0.0666497	0.539097
hsa-miR-18b-5p	-0.409063	0.180734	-2.26334	0.0236146	-0.763295	-0.0548309
hsa-miR-1323	0.286108	0.114628	2.49596	0.0125616	0.0614406	0.510776
hsa-miR-7849-3p	-0.649016	0.294477	-2.20396	0.027527	-1.22618	-0.0718519
hsa-miR-3127-3p	0.289183	0.142753	2.02575	0.0427901	0.00939165	0.568974
hsa-miR-141-3p	0.820382	0.162645	5.04401	4.55883e-07	0.501604	1.13916
hsa-miR-6842-5p	-0.29784	0.127566	-2.33478	0.0195548	-0.547866	-0.0478142
hsa-mir-93	0.308012	0.128619	2.39477	0.0166308	0.0559243	0.5601
hsa-miR-627-3p	-0.506023	0.195682	-2.58594	0.00971143	-0.889553	-0.122492
hsa-miR-4742-3p	0.258023	0.114298	2.25746	0.0239793	0.0340033	0.482043
hsa-mir-302a	0.364021	0.128408	2.83489	0.00458418	0.112347	0.615695
hsa-miR-4658	-0.456044	0.216438	-2.10705	0.0351136	-0.880254	-0.031834
hsa-mir-933	0.241782	0.114665	2.10859	0.0349797	0.0170427	0.466522
hsa-miR-302a-5p	0.333961	0.119643	2.79131	0.00524947	0.0994652	0.568458
hsa-miR-516a-5p	0.34903	0.121463	2.87356	0.00405878	0.110967	0.587093
hsa-miR-892a	0.409515	0.152709	2.68166	0.00732571	0.11021	0.708819
hsa-miR-888-5p	0.310489	0.132074	2.35086	0.0187299	0.0516278	0.56935

### Sheet: T1-OS-cfMeth
cfMeth	term	estimate	std.error	statistic	p.value	conf.low	conf.high
chr1:22600663-22600807	chr1.22600663.22600807	-0.334795	0.155646	-2.151	0.0314761	-0.639856	-0.0297342
chr1:26731182-26731602	chr1.26731182.26731602	0.557501	0.216694	2.57276	0.0100891	0.132789	0.982213
chr1:26761012-26761081	chr1.26761012.26761081	0.352307	0.172963	2.03689	0.0416611	0.0133054	0.691308
chr1:26921998-26923883	chr1.26921998.26923883	-0.399864	0.176956	-2.25968	0.023841	-0.746691	-0.0530367
chr1:27332143-27333901	chr1.27332143.27333901	0.529041	0.211445	2.50203	0.0123482	0.114618	0.943465
chr1:28812401-28812611	chr1.28812401.28812611	-0.379	0.174329	-2.17405	0.0297013	-0.720679	-0.0373215
chr1:64857679-64857771	chr1.64857679.64857771	0.311651	0.154249	2.02044	0.0433378	0.00932836	0.613973
chr1:109466851-109466890	chr1.109466851.109466890	-0.692065	0.313013	-2.21098	0.0270371	-1.30556	-0.0785719
chr1:109477890-109478008	chr1.109477890.109478008	-0.350931	0.152245	-2.30504	0.0211646	-0.649326	-0.0525355
chr1:114719177-114719315	chr1.114719177.114719315	-0.443644	0.196256	-2.26053	0.0237881	-0.828299	-0.0589887
chr1:151514011-151514048	chr1.151514011.151514048	-0.578882	0.236621	-2.44645	0.0144271	-1.04265	-0.115113
chr1:153259226-153259585	chr1.153259226.153259585	-0.472605	0.165074	-2.86299	0.0041966	-0.796143	-0.149066
chr1:157522342-157524547	chr1.157522342.157524547	-0.289209	0.121594	-2.37847	0.0173845	-0.527529	-0.0508884
chr1:157575944-157577784	chr1.157575944.157577784	-0.345211	0.140506	-2.45692	0.0140135	-0.620596	-0.0698247
chr1:160800446-160800726	chr1.160800446.160800726	0.381361	0.180174	2.11662	0.0342917	0.0282262	0.734496
chr1:161192306-161193167	chr1.161192306.161193167	-0.571481	0.186616	-3.06234	0.00219616	-0.937242	-0.205721
chr2:43224342-43225700	chr2.43224342.43225700	0.612937	0.189648	3.23197	0.00122938	0.241234	0.98464
chr2:89142847-89142866	chr2.89142847.89142866	-0.420962	0.16211	-2.59677	0.00941049	-0.738692	-0.103233
chr2:140457546-140457563	chr2.140457546.140457563	-0.394423	0.175609	-2.24602	0.0247026	-0.738611	-0.0502346
chr2:140503059-140503099	chr2.140503059.140503099	-0.684436	0.295464	-2.31648	0.0205323	-1.26354	-0.105337
chr2:141005374-141005444	chr2.141005374.141005444	-0.311273	0.145215	-2.14353	0.0320706	-0.59589	-0.0266565
chr2:188995708-188995768	chr2.188995708.188995768	-0.317788	0.132507	-2.39827	0.0164728	-0.577498	-0.0580784
chr2:190980244-190980732	chr2.190980244.190980732	0.500643	0.243741	2.054	0.039976	0.0229196	0.978367
chr2:197393730-197393741	chr2.197393730.197393741	0.53363	0.214924	2.48287	0.0130327	0.112386	0.954875
chr2:221425809-221426111	chr2.221425809.221426111	-0.54498	0.161936	-3.3654	0.000764322	-0.862369	-0.227591
chr3:41225396-41225512	chr3.41225396.41225512	0.440921	0.177153	2.48893	0.0128129	0.0937074	0.788135
chr3:41225745-41225817	chr3.41225745.41225817	0.291172	0.14855	1.96009	0.0499847	1.94246e-05	0.582325
chr3:52403423-52403980	chr3.52403423.52403980	0.322489	0.150168	2.14751	0.0317525	0.0281639	0.616813
chr3:52409785-52409793	chr3.52409785.52409793	0.315453	0.140512	2.24503	0.0247664	0.0400547	0.590851
chr3:52561823-52561921	chr3.52561823.52561921	0.416854	0.152384	2.73554	0.00622778	0.118186	0.715521
chr3:97448134-97448166	chr3.97448134.97448166	-0.425814	0.140603	-3.02849	0.00245778	-0.701391	-0.150238
chr3:114299607-114299692	chr3.114299607.114299692	-0.499964	0.209775	-2.38334	0.0171565	-0.911114	-0.0888128
chr3:189872869-189872949	chr3.189872869.189872949	0.42455	0.214026	1.98364	0.0472965	0.00506632	0.844033
chr3:194398298-194398333	chr3.194398298.194398333	0.438595	0.191197	2.29394	0.021794	0.0638551	0.813335
chr4:186588601-186589187	chr4.186588601.186589187	0.369	0.171492	2.1517	0.0314207	0.0328818	0.705118
chr4:186602924-186602992	chr4.186602924.186602992	-0.482487	0.187769	-2.56957	0.0101823	-0.850507	-0.114466
chr5:1271131-1271170	chr5.1271131.1271170	0.613921	0.174297	3.52228	0.000427856	0.272306	0.955536
chr5:9545715-9546524	chr5.9545715.9546524	-0.392263	0.190956	-2.05421	0.0399558	-0.766529	-0.017996
chr5:35873532-35873560	chr5.35873532.35873560	-0.330995	0.103445	-3.19971	0.00137565	-0.533744	-0.128246
chr5:132640904-132642110	chr5.132640904.132642110	0.373908	0.178023	2.10034	0.0356992	0.0249896	0.722825
chr5:139198636-139198718	chr5.139198636.139198718	-0.433551	0.185698	-2.33471	0.0195587	-0.797512	-0.0695891
chr5:139388052-139388129	chr5.139388052.139388129	0.280338	0.132767	2.1115	0.0347294	0.0201189	0.540558
chr6:12163341-12164436	chr6.12163341.12164436	0.286359	0.138182	2.07233	0.038235	0.0155266	0.557191
chr6:43511056-43511093	chr6.43511056.43511093	-0.485345	0.197229	-2.46082	0.013862	-0.871908	-0.0987832
chr6:73695325-73696188	chr6.73695325.73696188	0.386166	0.18759	2.05857	0.0395355	0.0184974	0.753835
chr6:73823467-73823537	chr6.73823467.73823537	-0.412516	0.207686	-1.98625	0.0470054	-0.819572	-0.00545958
chr6:83431795-83431830	chr6.83431795.83431830	-0.726023	0.278486	-2.60703	0.00913301	-1.27185	-0.1802
chr6:100464996-100465121	chr6.100464996.100465121	0.363977	0.146722	2.48073	0.0131115	0.0764071	0.651546
chr6:117385785-117385823	chr6.117385785.117385823	-0.29035	0.132032	-2.19909	0.0278718	-0.549127	-0.0315717
chr6:117389414-117389786	chr6.117389414.117389786	-0.502491	0.212389	-2.3659	0.0179863	-0.918765	-0.0862164
chr6:132146364-132146977	chr6.132146364.132146977	-0.441452	0.180827	-2.44129	0.0146348	-0.795867	-0.0870375
chr6:137045186-137045234	chr6.137045186.137045234	-0.584436	0.205639	-2.84205	0.00448251	-0.987482	-0.181391
chr7:2567162-2568844	chr7.2567162.2568844	0.316165	0.125574	2.51776	0.0118105	0.0700443	0.562286
chr7:2708590-2708911	chr7.2708590.2708911	0.451152	0.184574	2.44428	0.0145141	0.0893925	0.812911
chr7:2918492-2918557	chr7.2918492.2918557	-0.45996	0.160399	-2.86761	0.00413585	-0.774336	-0.145585
chr7:2919372-2919608	chr7.2919372.2919608	-0.288009	0.131183	-2.19548	0.0281293	-0.545123	-0.0308955
chr7:6181308-6182901	chr7.6181308.6182901	0.318517	0.16131	1.97457	0.0483175	0.0023553	0.634679
chr7:48104173-48104495	chr7.48104173.48104495	-0.400588	0.199747	-2.00547	0.0449125	-0.792085	-0.00909031
chr7:50318135-50318404	chr7.50318135.50318404	0.405856	0.175594	2.31134	0.0208143	0.0616986	0.750013
chr7:55155852-55155942	chr7.55155852.55155942	-0.430312	0.187941	-2.28962	0.0220436	-0.798669	-0.0619549
chr7:55200329-55200398	chr7.55200329.55200398	-0.361541	0.150756	-2.39818	0.0164768	-0.657018	-0.0660639
chr7:88795808-88795836	chr7.88795808.88795836	0.603645	0.213363	2.8292	0.00466648	0.185462	1.02183
chr7:100869186-100869361	chr7.100869186.100869361	0.306474	0.144724	2.11764	0.0342056	0.0228194	0.590129
chr7:117278163-117278365	chr7.117278163.117278365	-0.32287	0.163237	-1.97793	0.0479369	-0.642809	-0.00293228
chr7:117320569-117320755	chr7.117320569.117320755	-0.289084	0.139854	-2.06704	0.0387303	-0.563193	-0.0149752
chr7:130497816-130498364	chr7.130497816.130498364	0.314778	0.152747	2.06078	0.039324	0.0153994	0.614156
chr7:130500809-130500871	chr7.130500809.130500871	0.372503	0.176001	2.11648	0.0343041	0.0275468	0.71746
chr7:130554528-130554707	chr7.130554528.130554707	-0.522186	0.179908	-2.90252	0.0037017	-0.874798	-0.169573
chr7:152155991-152156006	chr7.152155991.152156006	-0.276549	0.138145	-2.00188	0.045298	-0.547307	-0.00579005
chr8:11561329-11561443	chr8.11561329.11561443	-0.419267	0.185885	-2.25552	0.024101	-0.783596	-0.0549386
chr8:24322300-24322526	chr8.24322300.24322526	-0.575092	0.245599	-2.34159	0.0192016	-1.05646	-0.0937278
chr8:38467707-38469295	chr8.38467707.38469295	-0.568319	0.227561	-2.49744	0.0125094	-1.01433	-0.122308
chr8:98948226-98948318	chr8.98948226.98948318	0.578492	0.262262	2.20578	0.0273992	0.0644688	1.09252
chr8:100705772-100705802	chr8.100705772.100705802	-0.417175	0.187398	-2.22615	0.0260044	-0.784468	-0.0498819
chr8:100709536-100709714	chr8.100709536.100709714	-0.350733	0.178505	-1.96483	0.0494334	-0.700597	-0.000869371
chr8:116852550-116852562	chr8.116852550.116852562	0.442709	0.204738	2.16232	0.0305932	0.0414308	0.843988
chr8:130800431-130800512	chr8.130800431.130800512	-0.438663	0.182389	-2.40509	0.0161685	-0.79614	-0.0811863
chr9:114343709-114343800	chr9.114343709.114343800	-0.704089	0.319194	-2.20583	0.0273956	-1.3297	-0.0784803
chr9:114359896-114360046	chr9.114359896.114360046	-0.402488	0.164664	-2.4443	0.0145133	-0.725224	-0.079753
chr9:114377635-114378109	chr9.114377635.114378109	0.410494	0.206934	1.98369	0.0472903	0.00490994	0.816078
chr9:114381067-114381324	chr9.114381067.114381324	0.466512	0.158407	2.94503	0.00322927	0.156041	0.776984
chr10:1505491-1505535	chr10.1505491.1505535	-0.578149	0.206584	-2.79862	0.00513212	-0.983046	-0.173253
chr11:34632234-34632245	chr11.34632234.34632245	-0.603503	0.193434	-3.11994	0.00180885	-0.982626	-0.224379
chr11:60618245-60619285	chr11.60618245.60619285	-0.511736	0.197285	-2.59389	0.00948959	-0.898408	-0.125065
chr11:67277474-67279169	chr11.67277474.67279169	0.332335	0.123127	2.69913	0.00695207	0.0910111	0.573658
chr11:67352535-67352678	chr11.67352535.67352678	-0.377878	0.160258	-2.35793	0.0183771	-0.691978	-0.0637775
chr11:67428643-67428971	chr11.67428643.67428971	0.3439	0.121133	2.83903	0.00452509	0.106484	0.581316
chr11:67435741-67437609	chr11.67435741.67437609	0.309623	0.143613	2.15595	0.0310877	0.0281459	0.5911
chr11:67438673-67438949	chr11.67438673.67438949	0.350241	0.171821	2.03841	0.041509	0.0134786	0.687004
chr11:67440118-67440960	chr11.67440118.67440960	0.42024	0.155035	2.71061	0.006716	0.116376	0.724104
chr11:67441973-67442088	chr11.67441973.67442088	0.411995	0.170373	2.4182	0.0155977	0.0780701	0.745919
chr11:67500437-67501847	chr11.67500437.67501847	0.286111	0.13525	2.11543	0.0343933	0.0210267	0.551195
chr11:102795536-102795594	chr11.102795536.102795594	-0.417564	0.169548	-2.46281	0.0137852	-0.749872	-0.0852567
chr11:111435069-111435531	chr11.111435069.111435531	-0.411289	0.165132	-2.49067	0.0127502	-0.734941	-0.0876367
chr11:118521918-118522157	chr11.118521918.118522157	0.36985	0.154988	2.3863	0.0170187	0.0660777	0.673621
chr11:133846237-133846314	chr11.133846237.133846314	-0.293972	0.126914	-2.31631	0.0205413	-0.542718	-0.0452254
chr11:133922577-133922722	chr11.133922577.133922722	-0.387136	0.158487	-2.44269	0.0145782	-0.697766	-0.0765063
chr11:133931670-133931791	chr11.133931670.133931791	-0.273723	0.130337	-2.10011	0.0357189	-0.52918	-0.0182667
chr12:6457290-6457713	chr12.6457290.6457713	0.45103	0.167862	2.68692	0.00721147	0.122028	0.780033
chr12:6458659-6462004	chr12.6458659.6462004	0.284132	0.130809	2.17212	0.0298466	0.0277519	0.540513
chr12:6462066-6462131	chr12.6462066.6462131	0.383555	0.174513	2.19786	0.0279592	0.0415157	0.725595
chr12:6914656-6915587	chr12.6914656.6915587	-0.300757	0.149164	-2.01628	0.0437705	-0.593113	-0.00840059
chr12:7091764-7092259	chr12.7091764.7092259	-0.32208	0.160485	-2.00692	0.0447581	-0.636624	-0.00753582
chr12:47978291-47978394	chr12.47978291.47978394	-0.438327	0.192957	-2.27163	0.0231089	-0.816516	-0.060138
chr12:47978605-47978687	chr12.47978605.47978687	-0.250991	0.117632	-2.1337	0.0328674	-0.481545	-0.0204367
chr12:49024824-49024946	chr12.49024824.49024946	0.303981	0.149697	2.03064	0.0422913	0.0105803	0.597382
chr12:49039222-49041476	chr12.49039222.49041476	0.458135	0.164844	2.77921	0.00544914	0.135047	0.781223
chr12:49054047-49054141	chr12.49054047.49054141	0.393151	0.139126	2.82586	0.00471545	0.120468	0.665834
chr12:52519001-52520291	chr12.52519001.52520291	-0.644797	0.267964	-2.40629	0.0161156	-1.17	-0.119598
chr12:53299958-53300147	chr12.53299958.53300147	-0.565983	0.283622	-1.99555	0.0459824	-1.12187	-0.0100943
chr12:53381233-53381635	chr12.53381233.53381635	0.470708	0.217074	2.16842	0.0301271	0.0452495	0.896166
chr12:56119213-56120299	chr12.56119213.56120299	-0.479876	0.186935	-2.56707	0.0102563	-0.846263	-0.113489
chr12:57225357-57225428	chr12.57225357.57225428	0.343946	0.147675	2.32908	0.0198547	0.0545093	0.633384
chr12:57751879-57752814	chr12.57751879.57752814	-0.452433	0.193919	-2.3331	0.019643	-0.832507	-0.0723578
chr12:57782857-57782996	chr12.57782857.57782996	-0.857112	0.364633	-2.35061	0.0187424	-1.57178	-0.142444
chr12:122710437-122710447	chr12.122710437.122710447	-0.657431	0.216596	-3.03529	0.00240303	-1.08195	-0.232911
chr13:28035514-28035603	chr13.28035514.28035603	-0.548996	0.168155	-3.26482	0.00109534	-0.878574	-0.219418
chr13:28308479-28308924	chr13.28308479.28308924	0.502874	0.192156	2.61701	0.00887047	0.126255	0.879493
chr14:21430916-21431834	chr14.21430916.21431834	0.359307	0.181173	1.98323	0.047342	0.00421471	0.714398
chr14:21437264-21437788	chr14.21437264.21437788	-0.340419	0.171073	-1.9899	0.046602	-0.675717	-0.00512117
chr14:32600647-32600693	chr14.32600647.32600693	0.487309	0.187015	2.60572	0.00916809	0.120766	0.853852
chr14:32678382-32678409	chr14.32678382.32678409	-0.468491	0.196794	-2.38061	0.0172839	-0.854201	-0.0827813
chr14:85571738-85577112	chr14.85571738.85577112	-0.319284	0.148498	-2.15009	0.031548	-0.610334	-0.0282336
chr15:41284117-41284853	chr15.41284117.41284853	0.375159	0.180066	2.08345	0.0372104	0.0222353	0.728082
chr15:41502028-41502191	chr15.41502028.41502191	0.414367	0.165515	2.5035	0.0122973	0.0899629	0.738771
chr15:41502406-41502465	chr15.41502406.41502465	0.291193	0.139432	2.08843	0.036759	0.0179123	0.564474
chr15:41502968-41503108	chr15.41502968.41503108	0.494046	0.180913	2.73085	0.00631718	0.139463	0.848628
chr15:85689976-85690050	chr15.85689976.85690050	0.456846	0.15768	2.89729	0.00376398	0.147798	0.765893
chr15:93760626-93761112	chr15.93760626.93761112	-0.289327	0.129899	-2.22731	0.0259265	-0.543925	-0.0347282
chr16:21647177-21647482	chr16.21647177.21647482	0.483173	0.22583	2.13954	0.0323917	0.0405544	0.925792
chr16:21652532-21652572	chr16.21652532.21652572	0.316453	0.155307	2.03759	0.041591	0.0120559	0.62085
chr16:28936419-28936773	chr16.28936419.28936773	0.639987	0.302149	2.11812	0.034165	0.0477863	1.23219
chr16:28951402-28952083	chr16.28951402.28952083	-0.392493	0.190267	-2.06285	0.0391264	-0.76541	-0.0195767
chr16:30185216-30185372	chr16.30185216.30185372	0.352909	0.172688	2.04362	0.0409908	0.0144469	0.691372
chr16:30187391-30187489	chr16.30187391.30187489	0.356021	0.165681	2.14884	0.0316474	0.0312925	0.680749
chr16:30187616-30188084	chr16.30187616.30188084	0.328357	0.163162	2.01245	0.0441722	0.00856425	0.648149
chr16:30188207-30188246	chr16.30188207.30188246	0.359312	0.161758	2.2213	0.0263309	0.0422724	0.676351
chr16:68808032-68808431	chr16.68808032.68808431	0.46929	0.176513	2.65867	0.00784498	0.123331	0.81525
chr16:68822769-68823135	chr16.68822769.68823135	-0.424339	0.150965	-2.81085	0.00494113	-0.720225	-0.128453
chr17:7328031-7328984	chr17.7328031.7328984	-0.369531	0.138086	-2.6761	0.00744842	-0.640174	-0.0988882
chr17:7445553-7445983	chr17.7445553.7445983	0.672606	0.308001	2.18378	0.0289784	0.0689356	1.27628
chr17:8253187-8253563	chr17.8253187.8253563	-0.391381	0.193591	-2.02169	0.0432084	-0.770813	-0.0119496
chr17:31374029-31374151	chr17.31374029.31374151	0.371399	0.163074	2.27748	0.0227573	0.0517795	0.691019
chr17:39687431-39688010	chr17.39687431.39688010	-0.437367	0.172355	-2.53759	0.0111618	-0.775177	-0.0995571
chr17:39723327-39723454	chr17.39723327.39723454	0.369309	0.173309	2.13093	0.033095	0.0296297	0.708988
chr17:41517096-41517149	chr17.41517096.41517149	0.402578	0.165512	2.43232	0.0150024	0.0781807	0.726974
chr17:41803076-41803277	chr17.41803076.41803277	-0.409642	0.176805	-2.31691	0.0205086	-0.756175	-0.0631101
chr17:41966929-41968030	chr17.41966929.41968030	-0.421936	0.197039	-2.14138	0.0322433	-0.808126	-0.0357464
chr17:42287851-42287902	chr17.42287851.42287902	0.459759	0.163764	2.80745	0.00499351	0.138788	0.78073
chr17:42315762-42315770	chr17.42315762.42315770	0.352393	0.142139	2.47922	0.0131671	0.0738062	0.63098
chr17:42320078-42320410	chr17.42320078.42320410	0.448874	0.185885	2.41479	0.0157442	0.0845456	0.813203
chr17:42329423-42329643	chr17.42329423.42329643	-0.528	0.200875	-2.6285	0.00857621	-0.921707	-0.134292
chr17:42346591-42346634	chr17.42346591.42346634	0.375391	0.140003	2.68131	0.00733345	0.10099	0.649791
chr17:42496124-42496568	chr17.42496124.42496568	-0.321216	0.162368	-1.97832	0.0478923	-0.639451	-0.00298091
chr17:42586249-42586545	chr17.42586249.42586545	-0.449059	0.180639	-2.48594	0.0129209	-0.803106	-0.0950125
chr17:42586972-42587464	chr17.42586972.42587464	-0.575878	0.287061	-2.00612	0.0448432	-1.13851	-0.0132502
chr17:43211964-43212182	chr17.43211964.43212182	0.353213	0.147665	2.39199	0.0167572	0.0637954	0.64263
chr17:43212444-43212975	chr17.43212444.43212975	0.747856	0.204071	3.66468	0.000247644	0.347884	1.14783
chr17:45240482-45241065	chr17.45240482.45241065	-0.660067	0.306457	-2.15386	0.0312509	-1.26071	-0.0594219
chr17:47820393-47821654	chr17.47820393.47821654	-0.419464	0.188288	-2.22778	0.025895	-0.788502	-0.050427
chr17:48611037-48611105	chr17.48611037.48611105	0.767245	0.332662	2.30638	0.0210893	0.11524	1.41925
chr17:50185525-50185641	chr17.50185525.50185641	0.698243	0.182352	3.8291	0.000128611	0.340841	1.05565
chr17:50198447-50198460	chr17.50198447.50198460	0.379332	0.161413	2.35007	0.0187701	0.0629675	0.695696
chr17:50595005-50595051	chr17.50595005.50595051	0.496288	0.158887	3.12354	0.00178691	0.184876	0.8077
chr17:78137185-78137601	chr17.78137185.78137601	0.490384	0.184795	2.65366	0.00796232	0.128192	0.852576
chr18:606785-606805	chr18.606785.606805	-0.46515	0.177698	-2.61765	0.00885377	-0.813431	-0.116869
chr18:23816440-23816487	chr18.23816440.23816487	-0.499023	0.217608	-2.29322	0.0218356	-0.925527	-0.0725182
chr18:23857866-23857972	chr18.23857866.23857972	0.399843	0.192839	2.07345	0.03813	0.0218854	0.777801
chr18:23907809-23907935	chr18.23907809.23907935	-0.262582	0.132364	-1.98378	0.0472805	-0.522011	-0.00315224
chr18:44699668-44701799	chr18.44699668.44701799	0.330957	0.159771	2.07145	0.0383166	0.0178124	0.644102
chr18:51027915-51028306	chr18.51027915.51028306	0.397118	0.149644	2.65376	0.00796006	0.103822	0.690414
chr18:79410429-79411467	chr18.79410429.79411467	0.532957	0.187302	2.84543	0.00443509	0.165851	0.900063
chr18:79493153-79493364	chr18.79493153.79493364	0.560368	0.19207	2.91752	0.00352831	0.183917	0.936819
chr19:3531914-3532088	chr19.3531914.3532088	0.346738	0.168166	2.06188	0.0392196	0.0171381	0.676338
chr19:3573185-3573280	chr19.3573185.3573280	-0.342178	0.152229	-2.24779	0.0245895	-0.640541	-0.0438155
chr19:17993606-17993690	chr19.17993606.17993690	-0.761977	0.301305	-2.52892	0.0114414	-1.35252	-0.17143
chr19:18168732-18168872	chr19.18168732.18168872	0.549276	0.172537	3.18352	0.00145497	0.211109	0.887443
chr19:18169094-18169207	chr19.18169094.18169207	0.310023	0.157021	1.97441	0.0483355	0.0022678	0.617778
chr19:35011630-35013246	chr19.35011630.35013246	0.297172	0.143766	2.06705	0.0387292	0.0153957	0.578948
chr19:35155669-35157362	chr19.35155669.35157362	-0.437433	0.220585	-1.98306	0.0473611	-0.869773	-0.00509385
chr19:41860562-41860731	chr19.41860562.41860731	-0.985793	0.38964	-2.53001	0.011406	-1.74947	-0.222112
chr19:41871683-41872113	chr19.41871683.41872113	0.447393	0.175486	2.54945	0.0107893	0.103447	0.791339
chr19:42202165-42204413	chr19.42202165.42204413	0.344368	0.147879	2.32872	0.0198741	0.0545306	0.634205
chr19:42284890-42286539	chr19.42284890.42286539	0.437747	0.180583	2.42408	0.0153473	0.0838111	0.791683
chr19:55947836-55947913	chr19.55947836.55947913	-0.568528	0.211956	-2.68229	0.00731195	-0.983954	-0.153102
chr21:38383525-38383879	chr21.38383525.38383879	0.504931	0.176503	2.86074	0.00422649	0.158991	0.850872
chr21:38423419-38423529	chr21.38423419.38423529	0.448676	0.145214	3.08975	0.00200324	0.164061	0.73329
chr21:44889979-44890174	chr21.44889979.44890174	0.426878	0.1754	2.43373	0.0149441	0.0830991	0.770656
chr22:22721022-22721135	chr22.22721022.22721135	0.439734	0.158297	2.77791	0.00547101	0.129478	0.749989
chr22:28799399-28800204	chr22.28799399.28800204	-0.660424	0.315445	-2.09363	0.0362931	-1.27868	-0.0421636
chr22:42432378-42432705	chr22.42432378.42432705	0.438979	0.183864	2.38752	0.0169625	0.078612	0.799346
chr14_KI270846v1_alt:56479-56494	chr14_KI270846v1_alt.56479.56494	-0.28525	0.132124	-2.15896	0.0308533	-0.544208	-0.026292

### Sheet: T1-PFS-cfMeth
cfMeth	estimate	std.error	statistic	p.value	conf.low	conf.high
chr1:27332143-27333901	0.563177	0.215109	2.6181	0.00884217	0.14157	0.984783
chr1:27360401-27360697	0.260494	0.125468	2.07617	0.0378783	0.0145801	0.506407
chr1:109476784-109476972	0.429724	0.198388	2.16608	0.0303049	0.0408914	0.818557
chr1:114709607-114709716	-0.269078	0.135959	-1.9791	0.0478044	-0.535553	-0.00260213
chr1:114737478-114737556	-0.367504	0.17434	-2.10798	0.035033	-0.709204	-0.0258046
chr1:145719365-145719449	0.435984	0.196367	2.22025	0.0264019	0.0511113	0.820857
chr1:150696982-150697785	0.513764	0.228247	2.25092	0.0243909	0.0664088	0.96112
chr1:160831381-160831391	-0.445552	0.169695	-2.62561	0.00864943	-0.778148	-0.112956
chr1:161192306-161193167	-0.531712	0.179867	-2.95614	0.00311516	-0.884244	-0.179179
chr1:192952858-192952880	-0.362642	0.178083	-2.03636	0.0417144	-0.711679	-0.0136045
chr2:1887255-1887329	-0.349566	0.177228	-1.97241	0.0485631	-0.696927	-0.00220543
chr2:43224342-43225700	0.661781	0.189105	3.49954	0.000466059	0.291142	1.03242
chr2:89142847-89142866	-0.524472	0.16585	-3.16232	0.00156517	-0.849533	-0.199411
chr2:140950385-140950399	-0.349696	0.167389	-2.08912	0.0366965	-0.677772	-0.02162
chr2:141015737-141015871	0.571835	0.223285	2.561	0.0104371	0.134203	1.00947
chr2:189006351-189006418	0.424005	0.181947	2.33038	0.0197862	0.0673957	0.780614
chr3:52224343-52225074	0.432883	0.186189	2.32496	0.0200738	0.0679593	0.797808
chr3:52561823-52561921	0.303504	0.149314	2.03266	0.0420871	0.0108542	0.596154
chr3:53710408-53710462	-0.417039	0.212106	-1.96619	0.0492769	-0.832759	-0.00132019
chr3:55480989-55481835	0.412625	0.191401	2.15582	0.0310981	0.0374862	0.787764
chr3:71130553-71131783	-0.500386	0.173959	-2.87646	0.00402158	-0.841338	-0.159433
chr3:97448134-97448166	-0.399385	0.140587	-2.84083	0.00449959	-0.67493	-0.123839
chr3:114299607-114299692	-0.425536	0.202941	-2.09685	0.0360071	-0.823293	-0.0277793
chr3:194398298-194398333	0.433135	0.180342	2.40175	0.016317	0.0796717	0.786598
chr4:73981863-73981946	-0.500717	0.199745	-2.50678	0.0121836	-0.892209	-0.109224
chr4:73982041-73982510	-0.397653	0.177537	-2.23984	0.0251016	-0.745619	-0.0496875
chr4:152326042-152326223	-0.323034	0.141888	-2.27669	0.0228049	-0.601128	-0.0449392
chr4:186588601-186589187	0.423919	0.174047	2.43565	0.014865	0.0827923	0.765046
chr4:186595698-186595916	0.409723	0.176243	2.32477	0.0200845	0.0642937	0.755152
chr4:186601294-186601393	-0.356223	0.17138	-2.07856	0.0376576	-0.692121	-0.0203253
chr4:186602924-186602992	-0.402562	0.198257	-2.03051	0.0423046	-0.791138	-0.0139865
chr5:1271131-1271170	0.429674	0.171429	2.50643	0.0121959	0.0936793	0.765668
chr5:9549124-9550226	-0.316088	0.147988	-2.1359	0.0326873	-0.60614	-0.0260369
chr5:35873532-35873560	-0.250692	0.108843	-2.30324	0.0212653	-0.46402	-0.0373633
chr5:39201854-39202957	0.372253	0.143472	2.59461	0.0094698	0.0910538	0.653452
chr5:112737519-112738299	0.389761	0.14242	2.73671	0.00620577	0.110623	0.668898
chr5:139388052-139388129	0.281696	0.136	2.07129	0.0383315	0.0151406	0.548252
chr5:139388473-139389406	0.308347	0.136776	2.2544	0.024171	0.0402718	0.576423
chr5:150398548-150399005	0.368851	0.162401	2.27123	0.023133	0.0505501	0.687151
chr5:150399293-150399609	0.520432	0.241796	2.15236	0.0313693	0.0465199	0.994344
chr6:12163341-12164436	0.320403	0.141866	2.25849	0.023915	0.0423509	0.598455
chr6:43511056-43511093	-0.438913	0.182382	-2.40656	0.0161034	-0.796374	-0.0814515
chr6:93246834-93246959	0.383248	0.142014	2.69866	0.00696189	0.104905	0.66159
chr6:100464996-100465121	0.363409	0.141284	2.5722	0.0101055	0.0864985	0.64032
chr6:117389414-117389786	-0.6644	0.249793	-2.6598	0.00781865	-1.15399	-0.174815
chr6:117409610-117409643	0.330982	0.16107	2.05489	0.0398893	0.0152903	0.646675
chr6:132169075-132169121	-0.303223	0.138972	-2.18189	0.0291175	-0.575604	-0.030842
chr6:137045186-137045234	-0.45731	0.199485	-2.29245	0.0218796	-0.848293	-0.0663264
chr6:142946721-142946849	-0.603792	0.306229	-1.9717	0.0486435	-1.20399	-0.00359481
chr6:151808607-151809075	0.351164	0.176314	1.9917	0.046404	0.0055954	0.696732
chr7:2567162-2568844	0.259678	0.125044	2.07669	0.0378306	0.0145954	0.50476
chr7:2709644-2709806	0.482767	0.176479	2.73555	0.00622761	0.136875	0.82866
chr7:2915267-2915371	-0.318639	0.160608	-1.98395	0.0472614	-0.633425	-0.00385235
chr7:2918492-2918557	-0.553492	0.15956	-3.46887	0.000522646	-0.866223	-0.240761
chr7:2919372-2919608	-0.287934	0.133291	-2.1602	0.0307573	-0.549179	-0.0266893
chr7:2934478-2934547	-0.501559	0.190436	-2.63374	0.00844511	-0.874807	-0.128311
chr7:2947581-2947755	-0.382388	0.168849	-2.26468	0.0235326	-0.713326	-0.0514502
chr7:6003723-6003756	-0.301505	0.148923	-2.02457	0.0429119	-0.593388	-0.00962076
chr7:6181308-6182901	0.408282	0.175503	2.32635	0.0199997	0.0643024	0.752262
chr7:16804969-16804984	-0.381479	0.184286	-2.07003	0.0384493	-0.742673	-0.0202841
chr7:36724041-36724123	0.297354	0.150986	1.96942	0.0489046	0.00142803	0.593281
chr7:55200329-55200398	-0.368641	0.14519	-2.53903	0.0111162	-0.653207	-0.0840738
chr7:88795808-88795836	0.544182	0.21262	2.55941	0.0104849	0.127455	0.96091
chr7:117320569-117320755	-0.380527	0.145276	-2.61933	0.00881029	-0.665263	-0.0957902
chr7:130497816-130498364	0.337718	0.152325	2.21709	0.0266173	0.0391661	0.636271
chr7:146115533-146115996	-0.452355	0.192475	-2.3502	0.0187635	-0.8296	-0.0751102
chr7:152155991-152156006	-0.35618	0.134928	-2.63977	0.00829619	-0.620634	-0.0917252
chr7:152187363-152187382	-0.267529	0.12418	-2.15437	0.0312114	-0.510918	-0.024141
chr8:11555376-11555473	-0.34741	0.158289	-2.19478	0.0281793	-0.657652	-0.0371691
chr8:38319267-38320950	-0.350306	0.162909	-2.15032	0.0315299	-0.669601	-0.0310107
chr8:38404970-38405475	0.498053	0.200666	2.482	0.0130646	0.104755	0.891351
chr8:38467707-38469295	-0.476102	0.210892	-2.25757	0.0239727	-0.889443	-0.062762
chr8:98948106-98948159	0.466447	0.211183	2.20873	0.0271932	0.0525359	0.880358
chr8:98948226-98948318	0.769852	0.256498	3.00139	0.00268747	0.267125	1.27258
chr8:100705772-100705802	-0.481782	0.208839	-2.30696	0.0210571	-0.891099	-0.072466
chr8:100709536-100709714	-0.395062	0.17239	-2.29168	0.0219243	-0.732941	-0.0571839
chr8:130800431-130800512	-0.416021	0.192083	-2.16584	0.0303236	-0.792498	-0.0395449
chr9:8319854-8319966	-0.404001	0.203171	-1.98848	0.0467588	-0.802208	-0.00579332
chr9:34611424-34611735	-0.668502	0.276335	-2.41918	0.0155556	-1.21011	-0.126897
chr9:34709820-34709843	0.382131	0.182959	2.08862	0.0367421	0.0235383	0.740723
chr9:114367619-114367684	0.545241	0.188691	2.8896	0.00385728	0.175414	0.915067
chr9:114376503-114377461	0.307623	0.155887	1.97337	0.0484531	0.00209031	0.613156
chr9:114377635-114378109	0.490546	0.211706	2.31711	0.0204976	0.0756103	0.905481
chr9:114381067-114381324	0.449252	0.15337	2.9292	0.00339835	0.148652	0.749852
chr10:1505491-1505535	-0.469422	0.199075	-2.35802	0.0183729	-0.859602	-0.0792423
chr11:10456275-10456306	0.387815	0.133721	2.90017	0.00372957	0.125726	0.649903
chr11:34632234-34632245	-0.481765	0.154938	-3.1094	0.00187465	-0.785438	-0.178092
chr11:67277474-67279169	0.284332	0.124014	2.29274	0.0218632	0.0412684	0.527395
chr11:67352535-67352678	-0.474647	0.146264	-3.24514	0.00117393	-0.761319	-0.187975
chr11:67428643-67428971	0.267967	0.117225	2.28591	0.0222595	0.0382092	0.497724
chr11:67435741-67437609	0.290207	0.138019	2.10267	0.035495	0.0196955	0.560718
chr11:67440118-67440960	0.334213	0.153208	2.18144	0.0291512	0.0339313	0.634495
chr11:67443598-67443854	0.529648	0.250226	2.11668	0.0342868	0.0392149	1.02008
chr11:67500437-67501847	0.40068	0.147607	2.71451	0.00663734	0.111376	0.689984
chr11:102795536-102795594	-0.380652	0.177571	-2.14366	0.0320602	-0.728684	-0.032619
chr11:108316015-108316095	-0.403784	0.16446	-2.45521	0.0140802	-0.72612	-0.0814482
chr11:111379318-111379707	0.440053	0.176115	2.49867	0.012466	0.0948744	0.785232
chr11:111399235-111399340	0.663292	0.280075	2.36826	0.0178719	0.114354	1.21223
chr11:111435069-111435531	-0.317738	0.152871	-2.07847	0.0376665	-0.61736	-0.0181154
chr11:118493084-118493121	-0.54517	0.250669	-2.17486	0.0296404	-1.03647	-0.0538682
chr11:118496276-118496335	-0.487367	0.238082	-2.04705	0.0406531	-0.954	-0.0207339
chr11:133922577-133922722	-0.564853	0.173119	-3.2628	0.00110316	-0.904159	-0.225546
chr11:133926949-133927085	-0.30318	0.136462	-2.22172	0.0263022	-0.57064	-0.0357198
chr12:6457290-6457713	0.422239	0.172704	2.44487	0.0144903	0.0837457	0.760732
chr12:6462066-6462131	0.344599	0.169476	2.03332	0.04202	0.0124323	0.676766
chr12:6775305-6775448	-0.340592	0.157736	-2.15926	0.0308304	-0.649749	-0.0314354
chr12:7091764-7092259	-0.3481	0.152152	-2.28785	0.0221465	-0.646312	-0.0498878
chr12:49031241-49033962	0.466596	0.178781	2.60988	0.00905734	0.116193	0.817
chr12:49069171-49069711	-0.30322	0.154463	-1.96306	0.049639	-0.605962	-0.00047851
chr12:52517130-52517206	-0.50892	0.197873	-2.57196	0.0101125	-0.896744	-0.121097
chr12:53416592-53418344	0.386284	0.19052	2.02753	0.0426084	0.0128723	0.759696
chr12:55939529-55939959	0.592649	0.21239	2.79039	0.00526449	0.176373	1.00893
chr12:56021438-56021537	0.275621	0.123082	2.23932	0.0251352	0.0343836	0.516858
chr12:56094040-56094530	0.585269	0.235074	2.48972	0.0127843	0.124532	1.04601
chr12:56119213-56120299	-0.389082	0.179167	-2.17162	0.0298845	-0.740243	-0.0379214
chr12:57225357-57225428	0.302123	0.143684	2.1027	0.0354924	0.0205082	0.583738
chr12:57473627-57473702	-0.318316	0.158556	-2.00759	0.0446873	-0.629081	-0.00755082
chr12:57694332-57694731	-0.451027	0.227492	-1.9826	0.0474116	-0.896904	-0.00515064
chr12:57751879-57752814	-0.439012	0.199952	-2.19559	0.0281216	-0.830911	-0.0471132
chr12:122710437-122710447	-0.559933	0.221641	-2.52631	0.0115269	-0.994342	-0.125525
chr13:23615878-23616030	0.355025	0.172596	2.05697	0.0396888	0.0167434	0.693306
chr13:28035514-28035603	-0.399617	0.166313	-2.4028	0.0162701	-0.725584	-0.0736492
chr14:21437264-21437788	-0.359586	0.164069	-2.19168	0.0284028	-0.681155	-0.038017
chr14:21670146-21670765	-0.378622	0.171993	-2.20138	0.0277093	-0.715722	-0.0415216
chr14:32600647-32600693	0.410343	0.18732	2.1906	0.0284806	0.043203	0.777484
chr15:41502028-41502191	0.72497	0.191885	3.77814	0.000158004	0.348881	1.10106
chr15:41502406-41502465	0.315694	0.151133	2.08885	0.0367211	0.0194792	0.611909
chr15:41502791-41502858	0.343573	0.154099	2.22956	0.0257768	0.0415442	0.645601
chr15:41502968-41503108	0.511127	0.181711	2.81285	0.00491042	0.154979	0.867275
chr15:85689976-85690050	0.363148	0.156111	2.32622	0.0200066	0.0571771	0.66912
chr16:7516281-7516317	-0.372267	0.171513	-2.17048	0.0299703	-0.708427	-0.0361068
chr16:21647177-21647482	0.447637	0.211289	2.1186	0.0341245	0.0335176	0.861757
chr16:28931698-28931971	0.314223	0.154291	2.03655	0.0416949	0.011817	0.616628
chr16:29925091-29925566	-0.290248	0.148058	-1.96036	0.0599534	-0.580437	-5.89968e-05
chr16:29983696-29985143	0.379055	0.157183	2.41156	0.0158846	0.0709825	0.687128
chr16:30185216-30185372	0.403219	0.170085	2.37069	0.0177549	0.0698583	0.73658
chr17:7328031-7328984	-0.298624	0.141665	-2.10796	0.0350344	-0.576283	-0.0209659
chr17:7439811-7440074	0.47772	0.20397	2.34211	0.0191753	0.0779454	0.877494
chr17:7676564-7676735	0.462938	0.234696	1.9725	0.0485522	0.00294278	0.922933
chr17:8073764-8075267	-0.465736	0.209837	-2.21952	0.0264517	-0.877008	-0.0544634
chr17:8079945-8080222	-0.625328	0.3049	-2.05093	0.0402741	-1.22292	-0.0277344
chr17:8253187-8253563	-0.576967	0.218836	-2.63652	0.00837603	-1.00588	-0.148056
chr17:39687431-39688010	-0.492452	0.172439	-2.8558	0.00429291	-0.830427	-0.154477
chr17:39702997-39703189	-0.365992	0.164457	-2.22546	0.0260503	-0.688321	-0.0436627
chr17:39706294-39706735	-0.613265	0.181801	-3.37328	0.000742785	-0.969589	-0.256942
chr17:39716278-39717482	-0.511461	0.206228	-2.48008	0.0131354	-0.91566	-0.107262
chr17:41517096-41517149	0.411324	0.169451	2.4274	0.0152077	0.0792066	0.743442
chr17:41521720-41522371	-0.638798	0.291797	-2.18918	0.0285834	-1.21071	-0.0668859
chr17:41966929-41968030	-0.43807	0.187816	-2.33244	0.0196776	-0.806183	-0.069957
chr17:42287851-42287902	0.476575	0.156414	3.04689	0.00231222	0.17001	0.78314
chr17:42315762-42315770	0.412091	0.139324	2.95778	0.00309864	0.13902	0.685161
chr17:42320078-42320410	0.374379	0.173426	2.15872	0.0308716	0.0344702	0.714288
chr17:42346591-42346634	0.303564	0.143457	2.11607	0.034339	0.0223942	0.584735
chr17:42586972-42587464	-0.534795	0.247392	-2.16174	0.0306386	-1.01967	-0.0499165
chr17:43212444-43212975	0.732883	0.201544	3.63633	0.000276546	0.337863	1.1279
chr17:45230308-45230659	0.407987	0.18773	2.17327	0.0297601	0.0400436	0.775931
chr17:45243794-45244026	-0.647932	0.243583	-2.66	0.00781396	-1.12535	-0.170518
chr17:45245661-45245715	-0.381253	0.184098	-2.07092	0.0383664	-0.742079	-0.0204265
chr17:45289256-45289268	-0.394866	0.157373	-2.5091	0.0121039	-0.703312	-0.0864195
chr17:47732761-47733423	-0.434624	0.20782	-2.09135	0.0364966	-0.841943	-0.0273048
chr17:47744231-47744351	-0.397535	0.185405	-2.14414	0.032022	-0.760923	-0.0341466
chr17:50169276-50170120	-0.316556	0.155025	-2.04197	0.0411543	-0.6204	-0.0127133
chr17:50185525-50185641	0.549614	0.180978	3.03691	0.00239019	0.194903	0.904324
chr17:78133432-78133543	0.370274	0.17207	2.15188	0.0314071	0.0330225	0.707525
chr17:78137185-78137601	0.495569	0.188841	2.62426	0.00868372	0.125447	0.865691
chr18:606785-606805	-0.3826	0.172461	-2.21847	0.0265228	-0.720617	-0.0445821
chr18:23816440-23816487	-0.461573	0.215301	-2.14385	0.0320445	-0.883555	-0.0395918
chr18:23819898-23819944	-0.414696	0.149516	-2.77359	0.00554412	-0.707742	-0.12165
chr18:44699668-44701799	0.372603	0.154048	2.41875	0.0155739	0.0706751	0.67453
chr18:69738829-69739103	0.343038	0.157799	2.17389	0.0297131	0.033758	0.652319
chr18:79486305-79486938	-0.514329	0.175258	-2.93469	0.0033388	-0.857829	-0.170829
chr19:3573185-3573280	-0.258852	0.131991	-1.96114	0.0498626	-0.517549	-0.000155306
chr19:18060858-18061061	-0.275889	0.136352	-2.02335	0.0430367	-0.543135	-0.00864338
chr19:18588929-18588978	0.647039	0.292543	2.21178	0.026982	0.0736663	1.22041
chr19:35344835-35344926	-0.448162	0.148283	-3.02233	0.00250833	-0.738791	-0.157532
chr19:35886985-35888237	0.410832	0.185963	2.20921	0.0271597	0.0463514	0.775313
chr19:41860562-41860731	-0.713673	0.323424	-2.20662	0.0273409	-1.34757	-0.079773
chr19:41871683-41872113	0.434685	0.173983	2.49844	0.0124743	0.0936848	0.775686
chr19:42076590-42078547	-0.531115	0.253004	-2.09924	0.0357962	-1.02699	-0.0352362
chr19:42284890-42286539	0.401026	0.173345	2.31345	0.0206978	0.0612756	0.740777
chr19:50722950-50723451	-0.596859	0.238455	-2.50303	0.0123135	-1.06422	-0.129497
chr19:50977535-50977676	-0.351639	0.17113	-2.05481	0.0398975	-0.687046	-0.0162308
chr21:38423419-38423529	0.400791	0.143284	2.79717	0.0051552	0.119959	0.681624
chr21:44898572-44898591	-0.430901	0.189804	-2.27024	0.023193	-0.80291	-0.0588918
chr21:44908100-44908135	0.528631	0.213384	2.47737	0.0132354	0.110407	0.946856
chr22:22686387-22686592	0.379618	0.184776	2.05448	0.0399295	0.0174638	0.741773
chr22:28742526-28742912	-0.439331	0.204597	-2.1473	0.0317695	-0.840333	-0.0383281
chr22:37142445-37142512	-0.240888	0.114207	-2.10923	0.0349245	-0.464729	-0.0170475
chr22:37241684-37244057	0.435969	0.201085	2.16808	0.0301526	0.041849	0.830089
chr22:42432378-42432705	0.487148	0.176842	2.75471	0.00587435	0.140545	0.833752
chr14_KI270846v1_alt:56479-56494	-0.305717	0.134072	-2.28025	0.0225928	-0.568493	-0.0429415
