## Supplementary Tables for "Integrative Multi-Omic Profiling of cfDNA Methylation and EV-miRNAs Identifies Immunotherapy-Outcome Molecular Subtypes in NSCLC": SupplementaryTable-S5.xlsx

### Sheet: Table-S5
Supplementary Table S5. MDCs immune profiling by flow cytometry.
Sheet	Description
MDC-T1	Comparision of the different inmune cell types across MDC-T1 subtypes.
MDC-T2	Comparision of the different inmune cell types across MDC-T2 subtypes.

### Sheet: MDC-T1
CellType	FACS gating	group1	group2	n1	n2	statistic	p-value
CD3⁺ T cells	CD3+/Lymphocytes	MDC1-T1	MDC2-T1	21	26	258	0.759
CD3⁺ T cells	CD3+/Lymphocytes	MDC1-T1	MDC3-T1	21	11	144	0.271
CD3⁺ T cells	CD3+/Lymphocytes	MDC2-T1	MDC3-T1	26	11	198	0.07
cytotoxic CD8⁺ T cells	CD8+/CD3+	MDC1-T1	MDC2-T1	21	26	230	0.367
cytotoxic CD8⁺ T cells	CD8+/CD3+	MDC1-T1	MDC3-T1	21	11	57	0.02
cytotoxic CD8⁺ T cells	CD8+/CD3+	MDC2-T1	MDC3-T1	26	11	93	0.101
CD3⁺PD1⁺ T cells	CD279+/CD3+	MDC1-T1	MDC2-T1	21	26	248	0.603
CD3⁺PD1⁺ T cells	CD279+/CD3+	MDC1-T1	MDC3-T1	21	11	144	0.271
CD3⁺PD1⁺ T cells	CD279+/CD3+	MDC2-T1	MDC3-T1	26	11	188	0.141
CD3⁺PD-1L⁺ T cells	CD274+/CD3+	MDC1-T1	MDC2-T1	21	26	257	0.743
CD3⁺PD-1L⁺ T cells	CD274+/CD3+	MDC1-T1	MDC3-T1	21	11	66	0.051
CD3⁺PD-1L⁺ T cells	CD274+/CD3+	MDC2-T1	MDC3-T1	26	11	89	0.075
CD8⁺PD1⁺ T cells	CD279+/CD3+CD8+	MDC1-T1	MDC2-T1	21	26	278	0.923
CD8⁺PD1⁺ T cells	CD279+/CD3+CD8+	MDC1-T1	MDC3-T1	21	11	151	0.168
CD8⁺PD1⁺ T cells	CD279+/CD3+CD8+	MDC2-T1	MDC3-T1	26	11	186	0.158
CD8⁺PD-1L⁺ T cells	CD274+/CD3+CD8+	MDC1-T1	MDC2-T1	21	26	270	0.958
CD8⁺PD-1L⁺ T cells	CD274+/CD3+CD8+	MDC1-T1	MDC3-T1	21	11	73	0.096
CD8⁺PD-1L⁺ T cells	CD274+/CD3+CD8+	MDC2-T1	MDC3-T1	26	11	92	0.094
CD4⁺ T cells	CD4+/Lymphocytes	MDC1-T1	MDC2-T1	21	25	220	0.358
CD4⁺ T cells	CD4+/Lymphocytes	MDC1-T1	MDC3-T1	21	12	176	0.063
CD4⁺ T cells	CD4+/Lymphocytes	MDC2-T1	MDC3-T1	25	12	228	0.01
regulatory T cells	CD25+CD127-/CD4+	MDC1-T1	MDC2-T1	21	25	348	0.061
regulatory T cells	CD25+CD127-/CD4+	MDC1-T1	MDC3-T1	21	12	198	0.007
regulatory T cells	CD25+CD127-/CD4+	MDC2-T1	MDC3-T1	25	12	174	0.445
Natural killer cells	CD56+CD16-/Lymphocytes	MDC1-T1	MDC2-T1	21	26	298	0.603
Natural killer cells	CD56+CD16-/Lymphocytes	MDC1-T1	MDC3-T1	21	12	107	0.494
Natural killer cells	CD56+CD16-/Lymphocytes	MDC2-T1	MDC3-T1	26	12	111	0.164
cytotoxic NK cells	CD56+CD16+/Lymphocytes	MDC1-T1	MDC2-T1	21	26	327	0.255
cytotoxic NK cells	CD56+CD16+/Lymphocytes	MDC1-T1	MDC3-T1	21	12	108	0.518
cytotoxic NK cells	CD56+CD16+/Lymphocytes	MDC2-T1	MDC3-T1	26	12	102	0.093
B cells	CD19+/Lymphocytes	MDC1-T1	MDC2-T1	21	26	259	0.775
B cells	CD19+/Lymphocytes	MDC1-T1	MDC3-T1	21	12	144	0.518
B cells	CD19+/Lymphocytes	MDC2-T1	MDC3-T1	26	12	199	0.185

### Sheet: MDC-T2
CellType	FACS gating	group1	group2	n1	n2	statistic	p-value
CD3⁺ T cells	CD3+/Lymphocytes	MDC1-T2	MDC2-T2	17	17	139	0.865
CD3⁺ T cells	CD3+/Lymphocytes	MDC1-T2	MDC3-T2	17	18	121	0.303
CD3⁺ T cells	CD3+/Lymphocytes	MDC2-T2	MDC3-T2	17	18	150	0.935
cytotoxic CD8⁺ T cells	CD8+/CD3+	MDC1-T2	MDC2-T2	17	17	134	0.734
cytotoxic CD8⁺ T cells	CD8+/CD3+	MDC1-T2	MDC3-T2	17	18	132	0.503
cytotoxic CD8⁺ T cells	CD8+/CD3+	MDC2-T2	MDC3-T2	17	18	145	0.807
CD3⁺PD1⁺ T cells	CD279+/CD3+	MDC1-T2	MDC2-T2	17	17	180	0.231
CD3⁺PD1⁺ T cells	CD279+/CD3+	MDC1-T2	MDC3-T2	17	18	198	0.143
CD3⁺PD1⁺ T cells	CD279+/CD3+	MDC2-T2	MDC3-T2	17	18	167	0.66
CD3⁺PD-1L⁺ T cells	CD274+/CD3+	MDC1-T2	MDC2-T2	17	17	69.5	0.01
CD3⁺PD-1L⁺ T cells	CD274+/CD3+	MDC1-T2	MDC3-T2	17	18	101	0.089
CD3⁺PD-1L⁺ T cells	CD274+/CD3+	MDC2-T2	MDC3-T2	17	18	202	0.11
CD8⁺PD1⁺ T cells	CD279+/CD3+CD8+	MDC1-T2	MDC2-T2	17	17	216	0.014
CD8⁺PD1⁺ T cells	CD279+/CD3+CD8+	MDC1-T2	MDC3-T2	17	18	167	0.655
CD8⁺PD1⁺ T cells	CD279+/CD3+CD8+	MDC2-T2	MDC3-T2	17	18	92	0.045
CD8⁺PD-1L⁺ T cells	CD274+/CD3+CD8+	MDC1-T2	MDC2-T2	17	17	107	0.205
CD8⁺PD-1L⁺ T cells	CD274+/CD3+CD8+	MDC1-T2	MDC3-T2	17	18	151	0.961
CD8⁺PD-1L⁺ T cells	CD274+/CD3+CD8+	MDC2-T2	MDC3-T2	17	18	197	0.153
CD4⁺ T cells	CD4+/Lymphocytes	MDC1-T2	MDC2-T2	14	16	86	0.294
CD4⁺ T cells	CD4+/Lymphocytes	MDC1-T2	MDC3-T2	14	19	76	0.038
CD4⁺ T cells	CD4+/Lymphocytes	MDC2-T2	MDC3-T2	16	19	134	0.567
regulatory T cells	CD25+CD127-/CD4+	MDC1-T2	MDC2-T2	14	16	129	0.492
regulatory T cells	CD25+CD127-/CD4+	MDC1-T2	MDC3-T2	14	19	127	0.84
regulatory T cells	CD25+CD127-/CD4+	MDC2-T2	MDC3-T2	16	19	115	0.226
Natural killer cells	CD56+CD16-/Lymphocytes	MDC1-T2	MDC2-T2	17	17	188	0.14
Natural killer cells	CD56+CD16-/Lymphocytes	MDC1-T2	MDC3-T2	17	18	193	0.195
Natural killer cells	CD56+CD16-/Lymphocytes	MDC2-T2	MDC3-T2	17	18	132	0.503
cytotoxic NK cells	CD56+CD16+/Lymphocytes	MDC1-T2	MDC2-T2	17	17	130	0.634
cytotoxic NK cells	CD56+CD16+/Lymphocytes	MDC1-T2	MDC3-T2	17	18	106	0.126
cytotoxic NK cells	CD56+CD16+/Lymphocytes	MDC2-T2	MDC3-T2	17	18	119	0.273
B cells	CD19+/Lymphocytes	MDC1-T2	MDC2-T2	17	17	207	0.031
B cells	CD19+/Lymphocytes	MDC1-T2	MDC3-T2	17	18	164	0.732
B cells	CD19+/Lymphocytes	MDC2-T2	MDC3-T2	17	18	108	0.143
