## Supplementary Tables for "Integrative Multi-Omic Profiling of cfDNA Methylation and EV-miRNAs Identifies Immunotherapy-Outcome Molecular Subtypes in NSCLC": SupplementaryTable-S6.xlsx

### Sheet: Table-S5
Supplementary Table S6. Predictive modeling performance for MDC label assignment in external validation cohorts.
Model	Omic	Time	Global_AUC	AUC_MDC1_vs_MDC2	AUC_MDC1_vs_MDC3	AUC_MDC2_vs_MDC3
GlmNet	miRNA	T1	0.8021	0.65625	0.875	0.875
RandomForest	miRNA	T1	0.7656	0.5625	0.921875	0.9375
SVMRadial	miRNA	T1	0.776	0.5625	0.890625	0.875
GlmNet	miRNA	T2	0.8131	0.457143	0.946429	0.95
RandomForest	miRNA	T2	0.8226	0.628571	0.964286	0.875
SVMRadial	miRNA	T2	0.8024	0.8	0.857143	0.75
GlmNet	cfMeth	T1	0.6333	0.666667	0.733333	0.5
RandomForest	cfMeth	T1	0.6889	0.416667	0.733333	0.75
SVMRadial	cfMeth	T1	0.7	0.75	0.8	0.45
GlmNet	cfMeth	T2	0.619	0.47619	0.714286	0.666667
RandomForest	cfMeth	T2	0.746	0.333333	0.428571	1
SVMRadial	cfMeth	T2	0.8175	0.190476	0.357143	1
